# Identifying undiagnosed high-risk suicidality cases through comorbidity-adjusted risk modeling

**DOI:** 10.1101/2025.07.22.25331824

**Authors:** Louisa Bode, Rena Xu, Matthew Garber, Kenneth D. Mandl, Andrew J. McMurry

**Affiliations:** Computational Health Informatics Program, Boston Children’s Hospital; Peter L. Reichertz Institute for Medical Informatics of TU Braunschweig and Hannover Medical School, Hannover, Germany; Department of Surgery, Harvard Medical School, Boston, MA; Department of Pediatrics, Harvard Medical School, Boston, MA

**Keywords:** Suicide, Public Health Surveillance, Pediatrics, Cohort Selection

## Abstract

**Background:** Suicide is the second leading cause of death for patients aged 10 to 26 years old. Pediatric suicidality is underreported, which poses significant challenges for effective intervention and prevention strategies. Identifying populations at risk for suicidality can provide critical benefits in terms of study cohort selection, prevalence estimation and resource allocation.

**Objective:** (1) Measure prevalence of mental health comorbidities associated with suicidality; (2) propensity match diagnosed suicidality cohorts to select high-risk undiagnosed suicidality cohorts.

**Methods:** ICD-10 diagnosis codes were analyzed for patients aged 6-18 years old presenting to the emergency department at a large academic pediatric hospital between June 1, 2016, and June 1, 2022. Suicidality case definition included subtypes for severity: ideation, self-harm, and attempt. Comorbidities were measured as conditional probabilities of suicidality given a co-occurring ICD-10 diagnosis code. Propensity scores were used to match known suicidality cases to undiagnosed patients at risk of suicidality.

**Results:** In total, 2.9% of ED encounters met an ICD-10-based case definition of suicidality during the study period. Comorbidities of suicidality were statistically significant for 55 frequently co-occurring diagnosis codes. Nearly half (26/55) were not present in the DSM-5 codeset and nearly a quarter (12/55) included ICD-10 codes for harm without documented self-harm intent. The probability of suicidality diagnosis was 44% for patients with personality disorder, gender dysphoria (43%), bipolar disorder (36%), depression (33%), and schizophrenia spectrum disorders (32%). Compared to ground truth comparison, 53.4% of propensity matched comparators were true positive suicidality cases.

**Conclusions:** Propensity score matching is informative for selection of undiagnosed suicidality cases whose comorbidity profiles closely resemble known cases of suicidality.
