## Appendix 1: Significant suicidality risk factors for "Identifying undiagnosed high-risk suicidality cases through comorbidity-adjusted risk modeling"

### Sheet: Significant suicidality risk fa
ICD-10 code	Description	DSM-5 Categorized (26/55)	Unintentional or accidental self harm (12/55)	Overall	Female	Male	Children	Adolescents	Ideation	Attempt	Self-harm
F10.10	Nicotine dependence, other tobacco product, uncomplicated					X
F17.290	Post-traumatic stress disorder, chronic						X			X
F19.10	Nonpsychotic mental disorder, unspecified			X	X	X	X	X	X	X
F31.81	Toxic encephalopathy				X						X
F32.1	Auditory hallucinations					X	X
F32.2	Restlessness and agitation						X			X
F32.3	Violent behavior						X
F32.89	Low self-esteem			X				X	X
F32.9	Anhedonia			X
F32.A	Homicidal ideations				X	X	X	X	X
F33.1	Abrasion of left forearm, initial encounter		X	X	X			X	X		X
F33.2	Laceration without foreign body of right forearm, initial encounter		X		X						X
F33.3	Laceration without foreign body of left forearm, initial encounter		X	X	X			X	X		X
F33.40	Abrasion of left wrist, initial encounter		X		X
F33.8	Laceration without foreign body of left wrist, initial encounter		X		X			X			X
F33.9	Laceration without foreign body, right thigh, initial encounter		X								X
F34.81	Poisoning by 4-Aminophenol derivatives, accidental (unintentional), initial encounter		X					X	X		X
F41.1	Poisoning by 4-Aminophenol derivatives, undetermined, initial encounter		X	X	X			X	X		X
F41.8	Poisoning by unspecified antidepressants, accidental (unintentional), initial encounter		X	X	X			X	X		X
F43.10	Poisoning by unspecified drugs, medicaments and biological substances, undetermined, initial encounter		X		X						X
F43.12	Toxic effect of unspecified substance, accidental (unintentional), initial encounter		X		X			X			X
F48.9	Toxic effect of unspecified substance, undetermined, initial encounter		X					X			X
F50.2	Unspecified place in unspecified non-institutional (private) residence as the place of occurrence of the external cause									X
F60.3	Personal history of psychological abuse in childhood			X
F64.0	Other problems related to lifestyle			X	X	X	X	X		X	X
F64.2	Person awaiting admission to adequate facility elsewhere					X					X
F64.8	Alcohol abuse, uncomplicated	X				X
F64.9	Other psychoactive substance abuse, uncomplicated	X				X
F90.1	Bipolar II disorder	X		X				X	X
F91.3	Major depressive disorder, single episode, moderate	X				X				X
F91.9	Major depressive disorder, single episode, severe without psychotic features	X		X	X	X		X	X	X	X
F99	Major depressive disorder, single episode, severe with psychotic features	X		X	X			X	X		X
G92	Other specified depressive episodes	X				X	X			X
R44.0	Major depressive disorder, single episode, unspecified	X				X	X			X
R45.1	Depressive episode	X					X			X
R45.6	Major depressive disorder, recurrent, moderate	X		X		X	X		X	X
R45.81	Major depressive disorder, recurrent severe without psychotic features	X		X	X	X	X	X	X	X	X
R45.84	Major depressive disorder, recurrent, severe with psychotic symptoms	X		X	X			X	X
R45.850	Major depressive disorder, recurrent, in remission, unspecified	X			X			X
S50.812A	Other recurrent depressive disorders	X		X		X			X	X	X
S51.811A	Major depressive disorder, recurrent, unspecified	X		X		X	X		X	X
S51.812A	Disruptive mood dysregulation disorder	X					X
S60.812A	Generalized anxiety disorder	X					X			X
S61.512A	Other specified anxiety disorders	X								X
S71.111A	Post-traumatic stress disorder, unspecified	X					X			X
T39.1X1A	Bulimia nervosa	X							X		X
T39.1X4A	Borderline personality disorder	X		X	X			X	X		X
T43.201A	Transsexualism	X				X
T50.904A	Gender identity disorder of childhood	X				X
T65.91XA	Other gender identity disorders	X		X	X			X	X
T65.94XA	Gender identity disorder, unspecified	X				X			X
Y92.009	Attention-deficit hyperactivity disorder, predominantly hyperactive type	X					X
Z62.811	Oppositional defiant disorder	X					X
Z72.89	Conduct disorder, unspecified	X					X
Z75.1	Mental disorder, not otherwise specified	X				X	X			X
