## Appendix 2: DSM-5 Disorder Prevalence for "Identifying undiagnosed high-risk suicidality cases through comorbidity-adjusted risk modeling"

### Sheet: DSM-5 Category Prevalence
Category	Prevalence (%)	P(Suicidality | DX) (%)	P(DX | Suicidality) (%)
Dissociative Disorders	0.39	14.22	1.48
Specific Learning Disorder	1.23	5.42	1.79
Motor Disorders	1.81	4.24	2.06
Neurocognitive Disorders	1.15	8.89	2.74
Obsessive-Compulsive and Related Disorders	1.56	6.65	2.78
Communication Disorders	4.78	2.16	2.78
Tic Disorders	1.47	8.07	3.18
Personality Disorders	0.32	44.21	3.77
Other Neurodevelopmental Disorders	4.2	3.66	4.13
Elimination Disorders	3.26	4.96	4.35
Medication-Induced Movement Disorders and Other Adverse Effects of Medication	2.18	8.81	5.16
Intellectual Disabilities	4.55	4.58	5.61
Schizophrenia Spectrum and Other Psychotic Disorders	0.69	32.36	5.96
Gender Dysphoria	0.56	42.94	6.41
Bipolar Disorders	0.75	36.08	7.26
Autism Spectrum Disorder	4.62	7.33	9.1
Substance-Related and Addictive Disorders	1.69	22.45	10.18
Somatic Symptom and Related Disorders	4.36	8.91	10.45
Feeding and Eating Disorders	2.1	23.57	13.27
Sleep-Wake Disorders	8.22	6.41	14.17
Other Mental Disorders	3.01	23.32	18.88
Disruptive, Impulse-Control, and Conduct Disorders	6.09	16.69	27.31
Attention-Deficit/Hyperactivity Disorder	10.44	11.53	32.33
Trauma- and Stressor-Related Disorders	9.03	14.82	35.96
Anxiety Disorders	15.6	17.09	71.61
Depressive Disorders	9.06	33.94	82.65
Paraphilic Disorders	0.01	0	0
Sexual Dysfunctions	0.01	33.33	0.09
