## Appendix 4: Top 20 ICD-10 codes by sex, age, and subtype for "Identifying undiagnosed high-risk suicidality cases through comorbidity-adjusted risk modeling"

### Sheet: Top 20 diagnoses by sex, age, a
#	ICD-10 code	P(Suicidality|DX)	Description	P value	Significant
Overall study population
1	T43.201A	0.823529	Poisoning by unspecified antidepressants, accidental (unintentional), initial encounter	< .001	TRUE
2	T39.1X4A	0.725000	Poisoning by 4-Aminophenol derivatives, undetermined, initial encounter	< .001	TRUE
3	F48.9	0.720978	Nonpsychotic mental disorder, unspecified	< .001	TRUE
4	F33.2	0.686798	Major depressive disorder, recurrent severe without psychotic features	< .001	TRUE
5	Z62.811	0.677419	Personal history of psychological abuse in childhood	< .001	TRUE
6	F32.2	0.677215	Major depressive disorder, single episode, severe without psychotic features	< .001	TRUE
7	F32.3	0.621053	Major depressive disorder, single episode, severe with psychotic features	< .001	TRUE
8	F60.3	0.618182	Borderline personality disorder	< .001	TRUE
9	F33.3	0.614679	Major depressive disorder, recurrent, severe with psychotic symptoms	< .001	TRUE
10	S50.812A	0.582734	Abrasion of left forearm, initial encounter	< .001	TRUE
11	F31.81	0.560976	Bipolar II disorder	< .001	TRUE
12	F33.40	0.550000	Major depressive disorder, recurrent, in remission, unspecified	< .001	TRUE
13	R45.81	0.549296	Low self-esteem	< .001	TRUE
14	S51.812A	0.543353	Laceration without foreign body of left forearm, initial encounter	< .001	TRUE
15	R45.84	0.540541	Anhedonia	< .001	TRUE
16	F33.9	0.523617	Major depressive disorder, recurrent, unspecified	< .001	TRUE
17	F33.1	0.514851	Major depressive disorder, recurrent, moderate	< .001	TRUE
18	Z72.89	0.513097	Other problems related to lifestyle	< .001	TRUE
19	F33.8	0.512605	Other Recurrent Depressive Disorders	< .001	TRUE
20	F64.8	0.505376	Other gender identity disorders	< .001	TRUE
Males
1	F33.2	0.630952	Major depressive disorder, recurrent severe without psychotic features	< .001	TRUE
2	F48.9	0.622093	Nonpsychotic mental disorder, unspecified	< .001	TRUE
3	F32.2	0.562500	Major depressive disorder, single episode, severe without psychotic features	< .001	TRUE
4	F64.0	0.480000	Transsexualism	< .001	TRUE
5	F64.9	0.444444	Gender identity disorder, unspecified	< .001	TRUE
6	F33.1	0.416667	Major depressive disorder, recurrent, moderate	< .001	TRUE
7	F32.1	0.402174	Major depressive disorder, single episode, moderate	< .001	TRUE
8	F33.9	0.400922	Major depressive disorder, recurrent, unspecified	< .001	TRUE
9	F33.8	0.397849	Other recurrent depressive disorders	< .001	TRUE
10	F64.2	0.387500	Gender identity disorder of childhood	< .001	TRUE
11	R45.850	0.363636	Homicidal ideations	< .001	TRUE
12	Z75.1	0.361702	Person awaiting admission to adequate facility elsewhere	< .001	TRUE
13	F32.89	0.329356	Other specified depressive episodes	< .001	TRUE
14	F99	0.323671	Mental disorder, not otherwise specified	< .001	TRUE
15	Z72.89	0.320513	Other problems related to lifestyle	< .001	TRUE
16	F32.9	0.316269	Major depressive disorder, single episode, unspecified	< .001	TRUE
17	F19.10	0.297297	Other psychoactive substance abuse, uncomplicated	< .001	TRUE
18	R44.0	0.285714	Auditory hallucinations	< .001	TRUE
19	F10.10	0.285714	Alcohol abuse, uncomplicated	< .001	TRUE
20	F17.290	0.280000	Nicotine dependence, other tobacco product, uncomplicated	< .001	TRUE
Females
1	T43.201A	0.833333	Poisoning by unspecified antidepressants, accidental (unintentional), initial encounter	< .001	TRUE
2	F48.9	0.774295	Nonpsychotic mental disorder, unspecified	< .001	TRUE
3	T39.1X4A	0.750000	Poisoning by 4-Aminophenol derivatives, undetermined, initial encounter	< .001	TRUE
4	F32.2	0.719653	Major depressive disorder, single episode, severe without psychotic features	< .001	TRUE
5	F32.3	0.719298	Major depressive disorder, single episode, severe with psychotic features	< .001	TRUE
6	S50.812A	0.718750	Abrasion of left forearm, initial encounter	< .001	TRUE
7	F33.2	0.704044	Major depressive disorder, recurrent severe without psychotic features	< .001	TRUE
8	S51.812A	0.695652	Laceration without foreign body of left forearm, initial encounter	< .001	TRUE
9	F33.3	0.685714	Major depressive disorder, recurrent, severe with psychotic symptoms	< .001	TRUE
10	S61.512A	0.684211	Laceration without foreign body of left wrist, initial encounter	< .001	TRUE
11	F60.3	0.678161	Borderline personality disorder	< .001	TRUE
12	R45.850	0.662921	Homicidal ideations	< .001	TRUE
13	S51.811A	0.661765	Laceration without foreign body of right forearm, initial encounter	< .001	TRUE
14	F33.40	0.656250	Major depressive disorder, recurrent, in remission, unspecified	< .001	TRUE
15	S60.812A	0.645161	Abrasion of left wrist, initial encounter	< .001	TRUE
16	G92	0.638298	Toxic encephalopathy	< .001	TRUE
17	Z72.89	0.621687	Other problems related to lifestyle	< .001	TRUE
18	T50.904A	0.583333	Poisoning by unspecified drugs, medicaments and biological substances, undetermined, initial encounter	< .001	TRUE
19	F64.8	0.578947	Other gender identity disorders	< .001	TRUE
20	T65.91XA	0.576271	Toxic effect of unspecified substance, accidental (unintentional), initial encounter	< .001	TRUE
Children
1	F48.9	0.368421	Nonpsychotic mental disorder, unspecified	< .001	TRUE
2	F33.2	0.338462	Major depressive disorder, recurrent severe without psychotic features	< .001	TRUE
3	R45.850	0.275000	Homicidal ideations	< .001	TRUE
4	F33.9	0.250000	Major depressive disorder, recurrent, unspecified	< .001	TRUE
5	R44.0	0.221311	Auditory hallucinations	< .001	TRUE
6	F33.1	0.217391	Major depressive disorder, recurrent, moderate	< .001	TRUE
7	F34.81	0.216718	Disruptive mood dysregulation disorder	< .001	TRUE
8	F32.9	0.216617	Major depressive disorder, single episode, unspecified	< .001	TRUE
9	F99	0.199219	Mental disorder, not otherwise specified	< .001	TRUE
10	Z72.89	0.172840	Other problems related to lifestyle	< .001	TRUE
11	F32.89	0.161157	Other specified depressive episodes	< .001	TRUE
12	F32.A	0.152893	Depressive episode	< .001	TRUE
13	R45.6	0.147860	Violent behavior	< .001	TRUE
14	F43.12	0.138122	Post-traumatic stress disorder, chronic	< .001	TRUE
15	F91.3	0.129412	Oppositional defiant disorder	< .001	TRUE
16	F43.10	0.125413	Post-traumatic stress disorder, unspecified	< .001	TRUE
17	R45.1	0.122888	Restlessness and agitation	< .001	TRUE
18	F90.1	0.112948	Attention-deficit hyperactivity disorder, predominantly hyperactive type	< .001	TRUE
19	F91.9	0.106215	Conduct disorder, unspecified	< .001	TRUE
20	F41.1	0.098143	Generalized anxiety disorder	< .001	TRUE
Adolescents
1	T43.201A	0.851064	Poisoning by unspecified antidepressants, accidental (unintentional), initial encounter	< .001	TRUE
2	T39.1X4A	0.756757	Poisoning by 4-Aminophenol derivatives, undetermined, initial encounter	< .001	TRUE
3	F48.9	0.733781	Nonpsychotic mental disorder, unspecified	< .001	TRUE
4	T39.1X1A	0.696970	Poisoning by 4-Aminophenol derivatives, accidental (unintentional), initial encounter	< .001	TRUE
5	F33.2	0.696746	Major depressive disorder, recurrent severe without psychotic features	< .001	TRUE
6	F32.2	0.692478	Major depressive disorder, single episode, severe without psychotic features	< .001	TRUE
7	S50.812A	0.666667	Abrasion of left forearm, initial encounter	< .001	TRUE
8	F60.3	0.660000	Borderline personality disorder	< .001	TRUE
9	F33.3	0.643564	Major depressive disorder, recurrent, severe with psychotic symptoms	< .001	TRUE
10	F32.3	0.637363	Major depressive disorder, single episode, severe with psychotic features	< .001	TRUE
11	F31.81	0.605263	Bipolar II disorder	< .001	TRUE
12	S51.812A	0.601399	Laceration without foreign body of left forearm, initial encounter	< .001	TRUE
13	Z72.89	0.579143	Other problems related to lifestyle	< .001	TRUE
14	T65.91XA	0.577465	Toxic effect of unspecified substance, accidental (unintentional), initial encounter	< .001	TRUE
15	R45.81	0.568966	Low self-esteem	< .001	TRUE
16	F33.40	0.564103	Major depressive disorder, recurrent, in remission, unspecified	< .001	TRUE
17	S61.512A	0.553571	Laceration without foreign body of left wrist, initial encounter	< .001	TRUE
18	R45.850	0.548387	Homicidal ideations	< .001	TRUE
19	T65.94XA	0.545455	Toxic effect of unspecified substance, undetermined, initial encounter	< .001	TRUE
20	F64.8	0.541176	Other gender identity disorders	< .001	TRUE
Suicidal ideation
1	T43.201A	0.725490	Poisoning by unspecified antidepressants, accidental (unintentional), initial encounter	< .001	TRUE
2	F48.9	0.698574	Nonpsychotic mental disorder, unspecified	< .001	TRUE
3	F33.2	0.653090	Major depressive disorder, recurrent severe without psychotic features	< .001	TRUE
4	T39.1X4A	0.650000	Poisoning by 4-Aminophenol derivatives, undetermined, initial encounter	< .001	TRUE
5	F32.2	0.637131	Major depressive disorder, single episode, severe without psychotic features	< .001	TRUE
6	F33.3	0.587156	Major depressive disorder, recurrent, severe with psychotic symptoms	< .001	TRUE
7	F32.3	0.578947	Major depressive disorder, single episode, severe with psychotic features	< .001	TRUE
8	F60.3	0.563636	Borderline personality disorder	< .001	TRUE
9	F31.81	0.512195	Bipolar II disorder	< .001	TRUE
10	R45.81	0.492958	Low self-esteem	< .001	TRUE
11	F33.9	0.484480	Major depressive disorder, recurrent, unspecified	< .001	TRUE
12	F50.2	0.483871	Bulimia nervosa	< .001	TRUE
13	S50.812A	0.482014	Abrasion of left forearm, initial encounter	< .001	TRUE
14	F33.1	0.479648	Major depressive disorder, recurrent, moderate	< .001	TRUE
15	F33.8	0.470588	Other recurrent depressive disorders	< .001	TRUE
16	R45.850	0.466667	Homicidal ideations	< .001	TRUE
17	T39.1X1A	0.446809	Poisoning by 4-Aminophenol derivatives, accidental (unintentional), initial encounter	< .001	TRUE
18	S51.812A	0.445087	Laceration without foreign body of left forearm, initial encounter	< .001	TRUE
19	F64.8	0.440860	Other gender identity disorders	< .001	TRUE
20	F64.9	0.429952	Gender identity disorder, unspecified	< .001	TRUE
Suicide attempt
1	F33.2	0.110955	Major depressive disorder, recurrent severe without psychotic features	< .001	TRUE
2	F32.2	0.096842	Major depressive disorder, single episode, severe without psychotic features	< .001	TRUE
3	F33.8	0.093838	Other recurrent depressive disorders	< .001	TRUE
4	Z72.89	0.07396	Other problems related to lifestyle	< .001	TRUE
5	F33.9	0.055331	Major depressive disorder, recurrent, unspecified	5.85e-03	TRUE
6	F48.9	0.054990	Nonpsychotic mental disorder, unspecified	3.09e-02	TRUE
7	F33.1	0.049505	Major depressive disorder, recurrent, moderate	3.35e-02	TRUE
8	F43.12	0.044444	Post-traumatic stress disorder, chronic	3.40e-01	FALSE
9	F32.1	0.040541	Major depressive disorder, single episode, moderate	5.89e-01	FALSE
10	F32.89	0.038082	Other specified depressive episodes	7.21e-01	FALSE
11	F43.10	0.037261	Post-traumatic stress disorder, unspecified	8.87e-01	FALSE
12	F32.9	0.034516	Major depressive disorder, single episode, unspecified	6.26e-01	FALSE
13	F50.9	0.028708	Eating disorder, unspecified	3.01e-01	FALSE
14	I45.81	0.027027	Long QT syndrome	9.12e-02	FALSE
15	F41.1	0.027001	Generalized anxiety disorder	6.90e-03	TRUE
16	F99	0.02694	Mental disorder, not otherwise specified	1.64e-01	FALSE
17	F41.8	0.023522	Other specified anxiety disorders	9.10e-03	TRUE
18	F32.A	0.021385	Depressive episode	1.73e-02	TRUE
19	R45.1	0.018909	Restlessness and agitation	< .001	TRUE
20	Y92.009	0.018741	Unspecified place in unspecified non-institutional (private) residence as the place of occurrence of the external cause	< .001	TRUE
Self-harm
1	T43.201A	0.764706	Poisoning by unspecified antidepressants, accidental (unintentional), initial encounter	< .001	TRUE
2	T39.1X4A	0.687500	Poisoning by 4-Aminophenol derivatives, undetermined, initial encounter	< .001	TRUE
3	S50.812A	0.482014	Abrasion of left forearm, initial encounter	< .001	TRUE
4	T65.94XA	0.448980	Toxic effect of unspecified substance, undetermined, initial encounter	< .001	TRUE
5	T39.1X1A	0.446809	Poisoning by 4-Aminophenol derivatives, accidental (unintentional), initial encounter	< .001	TRUE
6	S51.812A	0.445087	Laceration without foreign body of left forearm, initial encounter	< .001	TRUE
7	S61.512A	0.424242	Laceration without foreign body of left wrist, initial encounter	< .001	TRUE
8	F32.2	0.381857	Major depressive disorder, single episode, severe without psychotic features	< .001	TRUE
9	F33.2	0.372191	Major depressive disorder, recurrent severe without psychotic features	< .001	TRUE
10	T65.91XA	0.370000	Toxic effect of unspecified substance, accidental (unintentional), initial encounter	< .001	TRUE
11	Z72.89	0.362096	Other problems related to lifestyle	< .001	TRUE
12	S71.111A	0.354839	Laceration without foreign body, right thigh, initial encounter	< .001	TRUE
13	F60.3	0.354545	Borderline personality disorder	< .001	TRUE
14	G92	0.354167	Toxic encephalopathy	< .001	TRUE
15	S51.811A	0.343750	Laceration without foreign body of right forearm, initial encounter	< .001	TRUE
16	F50.2	0.338710	Bulimia nervosa	< .001	TRUE
17	T50.904A	0.337349	Poisoning by unspecified drugs, medicaments and biological substances, undetermined, initial encounter	< .001	TRUE
18	F33.8	0.324930	Other recurrent depressive disorders	< .001	TRUE
19	Z75.1	0.312268	Person awaiting admission to adequate facility elsewhere	< .001	TRUE
20	F32.3	0.305263	Major depressive disorder, single episode, severe with psychotic features	< .001	TRUE
